# A Zero-Burden Sleep Foundation Model Built on Cardiorespiratory Signals from 1,400,000+ Hours of Multi-Ethnic Sleep Recordings

**DOI:** 10.1101/2025.09.06.25335216

**Authors:** Guangkun Nie, Xuesong Chen, Yichen Wang, Jingxu Chen, Yunhan Shi, Jianwen Zhong, Xiaocheng Fang, Jie Shi, Chun-feng Liu, Bei Huang, Yaping Liu, Jihui Zhang, Yi Fang, Jiong Chen, Robert J. Thomas, Weijun Huang, Zengrui Jin, Fei Lei, Leilei Wang, Rui Zhao, Chao Zhang, Kaibing Chen, Dongsheng Lv, Wei Chen, Hongliang Yi, Jun Liu, Yun-Kwok Wing, Hongyan Li, M. Brandon Westover, Lin Lu, Xiangdong Tang, Shankai Yin, Yanru Li, Shenda Hong, Yue Leng, the AISleep 365 Consortium

## Abstract

**BACKGROUND:** Sleep disorders pose a major global health burden and are associated with a wide range of adverse health outcomes. Polysomnography (PSG) is the gold standard for sleep assessment, but it remains impractical for home-based or long-term monitoring. We investigated whether overnight cardiorespiratory signals, which can be acquired with zero-burden to users, can enable accurate sleep assessment at scale and capture broader dimensions of multi-organ health when leveraged through foundation model approaches.

**METHODS:** We present SleepFounder, a foundation model for zero-burden sleep monitoring built upon cardiorespiratory signals. SleepFounder was developed on the largest curated multi-ethnic sleep dataset to date, comprising over 1.4 million hours of recordings from 34 cohorts across the United States and China. We evaluated SleepFounder across diverse downstream tasks, including conventional sleep analysis, demographic profiling, and multi-organ disease detection and prediction. We further conducted a real-world external validation study using multi-center ballistocardiography (BCG) data collected with a custom-developed under-pillow BCG monitoring system.

**RESULTS:** SleepFounder achieved strong performance across downstream tasks, outperforming baseline models in 19 of 21 dataset-task pairs spanning conventional sleep analysis and demographic profiling. For example, when averaged across three to five external datasets, SleepFounder achieved a Cohen’s kappa of 0.651 [0.649-0.652] for five-class sleep staging and an AUROC of 0.912 [0.909-0.915] for moderate-to-severe obstructive sleep apnea (OSA) detection. Beyond sleep-specific tasks, SleepFounder demonstrated broad capability for multi-organ disease detection and future disease prediction. Averaged across three external cohorts, it achieved AUROCs > 0.75 for 172 disease phenotypes and concordance indices (C-indices) > 0.75 for 100 phenotypes spanning 16 phecode chapters, including clinically important conditions such as dementia (AUROC=0.850 [0.836-0.862], C-index=0.845 [0.833-0.855]), Parkinson’s disease (AUROC=0.846 [0.832-0.860], C-index=0.823 [0.803-0.842]), congestive heart failure (AUROC=0.840 [0.834-0.846], C-index=0.768 [0.759-0.778]), atrial fibrillation (AUROC=0.835 [0.828-0.842], C-index=0.762 [0.751-0.773]), and respiratory failure (AUROC=0.822 [0.810-0.833], C-index=0.778 [0.767-0.789]). Importantly, SleepFounder generalized effectively to real-world BCG deployment, achieving a Cohen’s kappa of 0.621 [0.614-0.627] for five-class sleep staging, an AUROC of 0.949 [0.940-0.958] for moderate-to-severe OSA detection, an age-prediction MAE of 6.533 [6.278-6.792] years, and a sex-classification AUROC of 0.852 [0.834-0.869] in external multi-center validation.

**CONCLUSIONS:** SleepFounder establishes a foundation model that learns from cardiorespiratory signals to enable accurate and scalable sleep assessment. By linking sleep physiology with multi-organ health, it demonstrates the potential to bridge clinical and home settings, while suggesting that signals traditionally used for sleep monitoring may also serve as powerful biomarkers of systemic function and disease risk. These findings highlight a new paradigm for home-based sleep and health monitoring in real-world settings.
