## Supplementary data 1 for "A Zero-Burden Sleep Foundation Model Built on Cardiorespiratory Signals from 1,400,000+ Hours of Multi-Ethnic Sleep Recordings"

### Sheet: Sleep Staging
Sleep Staging — Primary Metric (Cohen's Kappa)
Values: point estimate (95% CI); *** p<0.001, ** p<0.01, * p<0.05 (Holm-corrected)
Dataset	SleepFounder	SleepFounder-Scratch	SleepFM-CR	2cCRNN	Sun et al. (2020)
Internal	0.7 (0.696, 0.703)	0.689 (0.685, 0.693)***	0.697 (0.69, 0.704)	0.665 (0.661, 0.669)***	0.67 (0.666, 0.674)***
Stanford	0.638 (0.635, 0.641)	0.641 (0.638, 0.643)***	0.639 (0.634, 0.643)	0.633 (0.631, 0.636)***	0.619 (0.616, 0.622)***
BIDMC	0.662 (0.66, 0.664)	0.647 (0.645, 0.65)***	0.629 (0.623, 0.634)***	0.634 (0.631, 0.636)***	0.63 (0.627, 0.632)***
Emory	0.642 (0.64, 0.645)	0.628 (0.625, 0.63)***	0.604 (0.599, 0.609)***	0.62 (0.618, 0.623)***	0.618 (0.615, 0.621)***
BCG	0.621 (0.614, 0.627)	0.604 (0.599, 0.61)***	0.618 (0.598, 0.635)	0.587 (0.58, 0.593)***	0.581 (0.574, 0.588)***
Holm-corrected p-values (SleepFounder vs baseline)
Dataset	SleepFounder-Scratch	SleepFM-CR	2cCRNN	Sun et al. (2020)
Internal	<1e-3	0.468	<1e-3	<1e-3
Stanford	<1e-3	0.652	<1e-3	<1e-3
BIDMC	<1e-3	<1e-3	<1e-3	<1e-3
Emory	<1e-3	<1e-3	<1e-3	<1e-3
BCG	<1e-3	0.756	<1e-3	<1e-3

### Sheet: OSA Detection
OSA Detection — Primary Metric (AUROC)
Values: point estimate (95% CI); *** p<0.001, ** p<0.01, * p<0.05 (Holm-corrected)
Dataset	SleepFounder	SleepFounder-Scratch	SleepFM-CR	DRIVEN
Internal	0.946 (0.94, 0.952)	0.94 (0.934, 0.946)***	0.931 (0.924, 0.938)***	0.864 (0.855, 0.874)***
Stanford	0.866 (0.857, 0.875)	0.859 (0.849, 0.869)*	0.839 (0.829, 0.85)***	0.828 (0.818, 0.839)***
BIDMC	0.874 (0.868, 0.879)	0.861 (0.855, 0.868)***	0.851 (0.844, 0.857)***	0.864 (0.857, 0.87)***
Emory	0.916 (0.911, 0.921)	0.907 (0.901, 0.912)***	0.893 (0.887, 0.898)***	0.865 (0.858, 0.871)***
SSPH	0.953 (0.948, 0.958)	0.922 (0.916, 0.929)***	0.924 (0.918, 0.93)***	0.933 (0.927, 0.938)***
BCG	0.949 (0.94, 0.958)	0.933 (0.922, 0.943)***	0.921 (0.91, 0.933)***	0.904 (0.891, 0.916)***
Holm-corrected p-values (SleepFounder vs baseline)
Dataset	SleepFounder-Scratch	SleepFM-CR	DRIVEN
Internal	<1e-3	<1e-3	<1e-3
Stanford	0.030	<1e-3	<1e-3
BIDMC	<1e-3	<1e-3	<1e-3
Emory	<1e-3	<1e-3	<1e-3
SSPH	<1e-3	<1e-3	<1e-3
BCG	<1e-3	<1e-3	<1e-3

### Sheet: Age Prediction
Age Prediction — Primary Metric (MAE)
Values: point estimate (95% CI); *** p<0.001, ** p<0.01, * p<0.05 (Holm-corrected)
Dataset	SleepFounder	SleepFounder-Scratch	SleepFM-CR
Internal	5.004 (4.896, 5.127)	6.259 (6.111, 6.414)***	5.188 (5.074, 5.310)***
Stanford	8.965 (8.875, 9.050)	10.017 (9.927, 10.103)***	9.031 (8.943, 9.114)***
BIDMC	6.882 (6.784, 6.971)	7.756 (7.653, 7.861)***	6.705 (6.602, 6.798)***
Emory	7.580 (7.477, 7.681)	8.608 (8.493, 8.733)***	7.977 (7.860, 8.101)***
SSPH	5.901 (5.755, 6.054)	8.652 (8.434, 8.873)***	7.733 (7.536, 7.937)***
SRRSH	7.864 (7.639, 8.070)	11.401 (11.122, 11.670)***	9.972 (9.745, 10.209)
BCG	6.533 (6.278, 6.792)	9.484 (9.092, 9.876)***	8.526 (8.186, 8.855)***
Holm-corrected p-values (SleepFounder vs baseline)
Dataset	SleepFounder-Scratch	SleepFM-CR
Internal	<1e-3	<1e-3
Stanford	<1e-3	<1e-3
BIDMC	<1e-3	<1e-3
Emory	<1e-3	<1e-3
SSPH	<1e-3	<1e-3
SRRSH	<1e-3	0.370
BCG	<1e-3	<1e-3

### Sheet: Sex Classification
Sex Classification — Primary Metric (AUROC)
Values: point estimate (95% CI); *** p<0.001, ** p<0.01, * p<0.05 (Holm-corrected)
Dataset	SleepFounder	SleepFounder-Scratch	SleepFM-CR
Internal	0.932 (0.925, 0.938)	0.873 (0.865, 0.882)***	0.918 (0.911, 0.924)***
Stanford	0.897 (0.894, 0.901)	0.826 (0.821, 0.829)***	0.885 (0.881, 0.888)***
BIDMC	0.881 (0.876, 0.887)	0.809 (0.802, 0.816)***	0.858 (0.852, 0.864)***
Emory	0.89 (0.885, 0.895)	0.803 (0.796, 0.81)***	0.87 (0.865, 0.875)***
SSPH	0.878 (0.868, 0.89)	0.823 (0.812, 0.835)***	0.863 (0.853, 0.874)***
SRRSH	0.842 (0.83, 0.853)	0.746 (0.732, 0.761)***	0.801 (0.789, 0.813)***
BCG	0.852 (0.834, 0.869)	0.775 (0.752, 0.795)***	0.811 (0.792, 0.831)***
Holm-corrected p-values (SleepFounder vs baseline)
Dataset	SleepFounder-Scratch	SleepFM-CR
Internal	<1e-3	<1e-3
Stanford	<1e-3	<1e-3
BIDMC	<1e-3	<1e-3
Emory	<1e-3	<1e-3
SSPH	<1e-3	<1e-3
SRRSH	<1e-3	<1e-3
BCG	<1e-3	<1e-3
