## Supplementary data 3 for "A Zero-Burden Sleep Foundation Model Built on Cardiorespiratory Signals from 1,400,000+ Hours of Multi-Ethnic Sleep Recordings"

### Sheet: Sleep Staging
Dataset	Type	Split	Recordings	Patients
AHGUCM	Fine-tuning stage	Fine-tuning	1370	1370
AHGUCM	Fine-tuning stage	Internal Test	167	167
AHGUCM	Fine-tuning stage	Validation	164	164
APPLES	Fine-tuning stage	Fine-tuning	877	877
APPLES	Fine-tuning stage	Internal Test	109	109
APPLES	Fine-tuning stage	Validation	109	109
ApoE	Fine-tuning stage	Fine-tuning	567	567
ApoE	Fine-tuning stage	Internal Test	71	71
ApoE	Fine-tuning stage	Validation	71	71
BHH	Fine-tuning stage	Fine-tuning	760	725
BHH	Fine-tuning stage	Internal Test	93	90
BHH	Fine-tuning stage	Validation	95	91
BTH	Fine-tuning stage	Fine-tuning	5075	5075
BTH	Fine-tuning stage	Internal Test	629	629
BTH	Fine-tuning stage	Validation	623	623
CCSHS	Fine-tuning stage	Fine-tuning	401	401
CCSHS	Fine-tuning stage	Internal Test	50	50
CCSHS	Fine-tuning stage	Validation	50	50
CFS	Fine-tuning stage	Fine-tuning	584	584
CFS	Fine-tuning stage	Internal Test	73	73
CFS	Fine-tuning stage	Validation	73	73
CHAT	Fine-tuning stage	Fine-tuning	1040	805
CHAT	Fine-tuning stage	Internal Test	123	100
CHAT	Fine-tuning stage	Validation	132	101
HomePAP	Fine-tuning stage	Fine-tuning	197	197
HomePAP	Fine-tuning stage	Internal Test	27	27
HomePAP	Fine-tuning stage	Validation	23	23
IMMHC	Fine-tuning stage	Fine-tuning	1351	1351
IMMHC	Fine-tuning stage	Internal Test	171	171
IMMHC	Fine-tuning stage	Validation	167	167
MESA	Fine-tuning stage	Fine-tuning	1645	1645
MESA	Fine-tuning stage	Internal Test	205	205
MESA	Fine-tuning stage	Validation	206	206
MGH	Fine-tuning stage	Fine-tuning	19796	14972
MGH	Fine-tuning stage	Internal Test	2472	1871
MGH	Fine-tuning stage	Validation	2467	1866
MNC	Fine-tuning stage	Fine-tuning	574	574
MNC	Fine-tuning stage	Internal Test	67	67
MNC	Fine-tuning stage	Validation	74	74
MSP	Fine-tuning stage	Fine-tuning	84	84
MSP	Fine-tuning stage	Internal Test	10	10
MSP	Fine-tuning stage	Validation	11	11
MrOS	Fine-tuning stage	Fine-tuning	3144	2325
MrOS	Fine-tuning stage	Internal Test	387	290
MrOS	Fine-tuning stage	Validation	399	290
PATS	Fine-tuning stage	Fine-tuning	437	307
PATS	Fine-tuning stage	Internal Test	52	37
PATS	Fine-tuning stage	Validation	54	38
SHHS	Fine-tuning stage	Fine-tuning	6739	4637
SHHS	Fine-tuning stage	Internal Test	853	579
SHHS	Fine-tuning stage	Validation	848	579
SOF	Fine-tuning stage	Fine-tuning	363	363
SOF	Fine-tuning stage	Internal Test	45	45
SOF	Fine-tuning stage	Validation	45	45
STAGES	Fine-tuning stage	Fine-tuning	328	328
STAGES	Fine-tuning stage	Internal Test	40	40
STAGES	Fine-tuning stage	Validation	46	46
WSC	Fine-tuning stage	Fine-tuning	2023	882
WSC	Fine-tuning stage	Internal Test	253	107
WSC	Fine-tuning stage	Validation	251	111
BCG (IMMHC)	Evaluation stage	External Test	436	436
BCG (SSPH)	Evaluation stage	External Test	794	794
BCG (WCH)	Evaluation stage	External Test	945	945
BIDMC	Evaluation stage	External Test	14518	12403
Emory	Evaluation stage	External Test	15452	12650
Stanford	Evaluation stage	External Test	11018	9313

### Sheet: OSA Detection
Dataset	Type	Split	Recordings	Patients
AHGUCM	Fine-tuning stage	Fine-tuning	1352	1352
AHGUCM	Fine-tuning stage	Internal Test	164	164
AHGUCM	Fine-tuning stage	Validation	158	158
APPLES	Fine-tuning stage	Fine-tuning	872	872
APPLES	Fine-tuning stage	Internal Test	108	108
APPLES	Fine-tuning stage	Validation	109	109
ApoE	Fine-tuning stage	Fine-tuning	567	567
ApoE	Fine-tuning stage	Internal Test	71	71
ApoE	Fine-tuning stage	Validation	71	71
BTH	Fine-tuning stage	Fine-tuning	4827	4827
BTH	Fine-tuning stage	Internal Test	594	594
BTH	Fine-tuning stage	Validation	601	601
BestAIR	Fine-tuning stage	Fine-tuning	410	343
BestAIR	Fine-tuning stage	Internal Test	50	42
BestAIR	Fine-tuning stage	Validation	52	43
CCSHS	Fine-tuning stage	Fine-tuning	401	401
CCSHS	Fine-tuning stage	Internal Test	50	50
CCSHS	Fine-tuning stage	Validation	50	50
CFS	Fine-tuning stage	Fine-tuning	584	584
CFS	Fine-tuning stage	Internal Test	73	73
CFS	Fine-tuning stage	Validation	73	73
CHAT	Fine-tuning stage	Fine-tuning	1040	805
CHAT	Fine-tuning stage	Internal Test	123	100
CHAT	Fine-tuning stage	Validation	132	101
HomePAP	Fine-tuning stage	Fine-tuning	197	197
HomePAP	Fine-tuning stage	Internal Test	27	27
HomePAP	Fine-tuning stage	Validation	23	23
IMMHC	Fine-tuning stage	Fine-tuning	1345	1345
IMMHC	Fine-tuning stage	Internal Test	169	169
IMMHC	Fine-tuning stage	Validation	166	166
MESA	Fine-tuning stage	Fine-tuning	1645	1645
MESA	Fine-tuning stage	Internal Test	205	205
MESA	Fine-tuning stage	Validation	206	206
MGH	Fine-tuning stage	Fine-tuning	19677	14911
MGH	Fine-tuning stage	Internal Test	2460	1868
MGH	Fine-tuning stage	Validation	2453	1855
MSP	Fine-tuning stage	Fine-tuning	84	84
MSP	Fine-tuning stage	Internal Test	10	10
MSP	Fine-tuning stage	Validation	11	11
MrOS	Fine-tuning stage	Fine-tuning	3144	2325
MrOS	Fine-tuning stage	Internal Test	387	290
MrOS	Fine-tuning stage	Validation	399	290
PATS	Fine-tuning stage	Fine-tuning	437	307
PATS	Fine-tuning stage	Internal Test	52	37
PATS	Fine-tuning stage	Validation	54	38
SHHS	Fine-tuning stage	Fine-tuning	6730	4636
SHHS	Fine-tuning stage	Internal Test	851	578
SHHS	Fine-tuning stage	Validation	847	579
SHSMU	Fine-tuning stage	Fine-tuning	787	787
SHSMU	Fine-tuning stage	Internal Test	108	108
SHSMU	Fine-tuning stage	Validation	83	83
SOF	Fine-tuning stage	Fine-tuning	363	363
SOF	Fine-tuning stage	Internal Test	45	45
SOF	Fine-tuning stage	Validation	45	45
STAGES	Fine-tuning stage	Fine-tuning	613	612
STAGES	Fine-tuning stage	Internal Test	76	75
STAGES	Fine-tuning stage	Validation	77	77
WSC	Fine-tuning stage	Fine-tuning	2028	885
WSC	Fine-tuning stage	Internal Test	255	108
WSC	Fine-tuning stage	Validation	252	111
nuMoM2b	Fine-tuning stage	Fine-tuning	4122	2490
nuMoM2b	Fine-tuning stage	Internal Test	524	313
nuMoM2b	Fine-tuning stage	Validation	503	311
BCG (IMMHC)	Evaluation stage	External Test	436	436
BCG (SSPH)	Evaluation stage	External Test	794	794
BCG (WCH)	Evaluation stage	External Test	945	945
BIDMC	Evaluation stage	External Test	14585	12449
Emory	Evaluation stage	External Test	15880	12882
SSPH	Evaluation stage	External Test	6987	6987
Stanford	Evaluation stage	External Test	6362	5706

### Sheet: Age Prediction
Dataset	Type	Split	Recordings	Patients
AHGUCM	Fine-tuning stage	Fine-tuning	1575	1575
AHGUCM	Fine-tuning stage	Internal Test	199	199
AHGUCM	Fine-tuning stage	Validation	201	201
APPLES	Fine-tuning stage	Fine-tuning	877	877
APPLES	Fine-tuning stage	Internal Test	109	109
APPLES	Fine-tuning stage	Validation	109	109
ApoE	Fine-tuning stage	Fine-tuning	570	570
ApoE	Fine-tuning stage	Internal Test	71	71
ApoE	Fine-tuning stage	Validation	71	71
BHH	Fine-tuning stage	Fine-tuning	230	195
BHH	Fine-tuning stage	Internal Test	30	27
BHH	Fine-tuning stage	Validation	29	25
BestAIR	Fine-tuning stage	Fine-tuning	197	129
BestAIR	Fine-tuning stage	Internal Test	24	15
BestAIR	Fine-tuning stage	Validation	30	21
CCSHS	Fine-tuning stage	Fine-tuning	401	401
CCSHS	Fine-tuning stage	Internal Test	50	50
CCSHS	Fine-tuning stage	Validation	50	50
CFS	Fine-tuning stage	Fine-tuning	584	584
CFS	Fine-tuning stage	Internal Test	73	73
CFS	Fine-tuning stage	Validation	73	73
CHAT	Fine-tuning stage	Fine-tuning	1022	787
CHAT	Fine-tuning stage	Internal Test	122	99
CHAT	Fine-tuning stage	Validation	132	101
HeartBEAT	Fine-tuning stage	Fine-tuning	468	253
HeartBEAT	Fine-tuning stage	Internal Test	56	31
HeartBEAT	Fine-tuning stage	Validation	59	32
HomePAP	Fine-tuning stage	Fine-tuning	332	275
HomePAP	Fine-tuning stage	Internal Test	40	34
HomePAP	Fine-tuning stage	Validation	42	34
IMMHC	Fine-tuning stage	Fine-tuning	1613	1613
IMMHC	Fine-tuning stage	Internal Test	201	201
IMMHC	Fine-tuning stage	Validation	201	201
MESA	Fine-tuning stage	Fine-tuning	1645	1645
MESA	Fine-tuning stage	Internal Test	205	205
MESA	Fine-tuning stage	Validation	206	206
MGH	Fine-tuning stage	Fine-tuning	20207	15178
MGH	Fine-tuning stage	Internal Test	2517	1897
MGH	Fine-tuning stage	Validation	2528	1897
MSP	Fine-tuning stage	Fine-tuning	84	84
MSP	Fine-tuning stage	Internal Test	10	10
MSP	Fine-tuning stage	Validation	11	11
MrOS	Fine-tuning stage	Fine-tuning	3144	2325
MrOS	Fine-tuning stage	Internal Test	387	290
MrOS	Fine-tuning stage	Validation	399	290
NCHSDB	Fine-tuning stage	Fine-tuning	3164	2916
NCHSDB	Fine-tuning stage	Internal Test	393	364
NCHSDB	Fine-tuning stage	Validation	395	364
PATS	Fine-tuning stage	Fine-tuning	335	203
PATS	Fine-tuning stage	Internal Test	37	22
PATS	Fine-tuning stage	Validation	42	25
SHHS	Fine-tuning stage	Fine-tuning	6739	4637
SHHS	Fine-tuning stage	Internal Test	853	579
SHHS	Fine-tuning stage	Validation	848	579
SHSMU	Fine-tuning stage	Fine-tuning	1630	1630
SHSMU	Fine-tuning stage	Internal Test	204	204
SHSMU	Fine-tuning stage	Validation	180	180
SOF	Fine-tuning stage	Fine-tuning	358	358
SOF	Fine-tuning stage	Internal Test	44	44
SOF	Fine-tuning stage	Validation	45	45
STAGES	Fine-tuning stage	Fine-tuning	629	627
STAGES	Fine-tuning stage	Internal Test	79	78
STAGES	Fine-tuning stage	Validation	83	82
WSC	Fine-tuning stage	Fine-tuning	2053	899
WSC	Fine-tuning stage	Internal Test	263	112
WSC	Fine-tuning stage	Validation	254	112
nuMoM2b	Fine-tuning stage	Fine-tuning	4198	2513
nuMoM2b	Fine-tuning stage	Internal Test	527	314
nuMoM2b	Fine-tuning stage	Validation	515	314
BCG (IMMHC)	Evaluation stage	External Test	440	440
BCG (SSPH)	Evaluation stage	External Test	401	401
BCG (WCH)	Evaluation stage	External Test	945	945
BIDMC	Evaluation stage	External Test	14760	12518
Emory	Evaluation stage	External Test	16096	12988
SRRSH	Evaluation stage	External Test	4607	4380
SSPH	Evaluation stage	External Test	4882	4882
Stanford	Evaluation stage	External Test	38301	28596

### Sheet: Sex Classification
Dataset	Type	Split	Recordings	Patients
AHGUCM	Fine-tuning stage	Fine-tuning	1519	1519
AHGUCM	Fine-tuning stage	Internal Test	189	189
AHGUCM	Fine-tuning stage	Validation	196	196
APPLES	Fine-tuning stage	Fine-tuning	877	877
APPLES	Fine-tuning stage	Internal Test	109	109
APPLES	Fine-tuning stage	Validation	109	109
ApoE	Fine-tuning stage	Fine-tuning	570	570
ApoE	Fine-tuning stage	Internal Test	71	71
ApoE	Fine-tuning stage	Validation	71	71
BHH	Fine-tuning stage	Fine-tuning	230	195
BHH	Fine-tuning stage	Internal Test	31	28
BHH	Fine-tuning stage	Validation	29	25
BestAIR	Fine-tuning stage	Fine-tuning	197	129
BestAIR	Fine-tuning stage	Internal Test	24	15
BestAIR	Fine-tuning stage	Validation	30	21
CCSHS	Fine-tuning stage	Fine-tuning	401	401
CCSHS	Fine-tuning stage	Internal Test	50	50
CCSHS	Fine-tuning stage	Validation	50	50
CFS	Fine-tuning stage	Fine-tuning	584	584
CFS	Fine-tuning stage	Internal Test	73	73
CFS	Fine-tuning stage	Validation	73	73
CHAT	Fine-tuning stage	Fine-tuning	543	308
CHAT	Fine-tuning stage	Internal Test	57	34
CHAT	Fine-tuning stage	Validation	69	38
HeartBEAT	Fine-tuning stage	Fine-tuning	468	253
HeartBEAT	Fine-tuning stage	Internal Test	56	31
HeartBEAT	Fine-tuning stage	Validation	59	32
HomePAP	Fine-tuning stage	Fine-tuning	332	275
HomePAP	Fine-tuning stage	Internal Test	40	34
HomePAP	Fine-tuning stage	Validation	42	34
IMMHC	Fine-tuning stage	Fine-tuning	1590	1590
IMMHC	Fine-tuning stage	Internal Test	198	198
IMMHC	Fine-tuning stage	Validation	201	201
MESA	Fine-tuning stage	Fine-tuning	1645	1645
MESA	Fine-tuning stage	Internal Test	205	205
MESA	Fine-tuning stage	Validation	206	206
MGH	Fine-tuning stage	Fine-tuning	20206	15177
MGH	Fine-tuning stage	Internal Test	2517	1897
MGH	Fine-tuning stage	Validation	2528	1897
MSP	Fine-tuning stage	Fine-tuning	84	84
MSP	Fine-tuning stage	Internal Test	10	10
MSP	Fine-tuning stage	Validation	11	11
MrOS	Fine-tuning stage	Fine-tuning	3144	2325
MrOS	Fine-tuning stage	Internal Test	387	290
MrOS	Fine-tuning stage	Validation	399	290
PATS	Fine-tuning stage	Fine-tuning	439	307
PATS	Fine-tuning stage	Internal Test	53	38
PATS	Fine-tuning stage	Validation	55	38
SHHS	Fine-tuning stage	Fine-tuning	6739	4637
SHHS	Fine-tuning stage	Internal Test	853	579
SHHS	Fine-tuning stage	Validation	848	579
SHSMU	Fine-tuning stage	Fine-tuning	2020	2020
SHSMU	Fine-tuning stage	Internal Test	255	255
SHSMU	Fine-tuning stage	Validation	252	252
SOF	Fine-tuning stage	Fine-tuning	363	363
SOF	Fine-tuning stage	Internal Test	45	45
SOF	Fine-tuning stage	Validation	45	45
STAGES	Fine-tuning stage	Fine-tuning	629	627
STAGES	Fine-tuning stage	Internal Test	79	78
STAGES	Fine-tuning stage	Validation	83	82
WSC	Fine-tuning stage	Fine-tuning	2053	899
WSC	Fine-tuning stage	Internal Test	263	112
WSC	Fine-tuning stage	Validation	254	112
nuMoM2b	Fine-tuning stage	Fine-tuning	4198	2513
nuMoM2b	Fine-tuning stage	Internal Test	527	314
nuMoM2b	Fine-tuning stage	Validation	515	314
BCG (IMMHC)	Evaluation stage	External Test	436	436
BCG (SSPH)	Evaluation stage	External Test	403	403
BCG (WCH)	Evaluation stage	External Test	945	945
BIDMC	Evaluation stage	External Test	14760	12518
Emory	Evaluation stage	External Test	16096	12988
SRRSH	Evaluation stage	External Test	4607	4380
SSPH	Evaluation stage	External Test	7428	7428
Stanford	Evaluation stage	External Test	38291	28588

### Sheet: Disease Detection & Prediction 
Dataset	Type	Split	Recordings	Patients
MGH	Fine-tuning stage	Fine-tuning	8472	6569
MGH	Fine-tuning stage	Internal Test	1091	832
MGH	Fine-tuning stage	Validation	1052	822
BIDMC	Evaluation stage	External Test	6828	5858
Emory	Evaluation stage	External Test	11621	9310
Stanford	Evaluation stage	External Test	17358	13354
